# Online information on face masks in Italian and English websites: deficiencies and responsibilities of search engines

**DOI:** 10.1101/2020.10.23.20218271

**Authors:** Shaily Meta, Daria Ghezzi, Alessia Catalani, Tania Vanzolini, Pietro Ghezzi

## Abstract

Countries have major differences in the acceptance of face mask use for the prevention of COVID-19. We analyzed 450 webpages returned by searching the string “are face masks dangerous” in Italy, the UK and the USA using three search engines (Bing, Duckduckgo and Google). The majority (64-79%) were pages from news outlets, with few (2-6%) pages from government and public health agencies. Webpages with a positive stance on masks were more frequent in English (50%) than in Italian (36%), and those with a negative stance were more frequent in Italian (28% vs. 19% in English). Google returned the highest number of mask-positive pages and Duckduckgo the lowest. Google also returned the lowest number of pages mentioning conspiracy theories and Duckduckgo the highest. Webpages in Italian scored lower than those in English in transparency (reporting authors, their credentials and backing the information with references). When issues about the use of face masks were analyzed, mask effectiveness was the most discussed followed by hypercapnia (accumulation of carbon dioxide), contraindication in respiratory disease, and hypoxia, with issues related to their contraindications in mental health conditions and disability mentioned by very few pages. This study suggests that: 1) public health agencies should increase their web presence in providing correct information on face masks; 2) search engines should improve the information quality criteria in their ranking; 3) the public should be more informed on issues related to the use of masks and disabilities, mental health and stigma arising for those people who cannot wear masks.
