## Supplementary File for "Online information on face masks in Italian and English websites: deficiencies and responsibilities of search engines"

### Sheet: ITA-Bing
Ranking	URL	Typology	Stance
1	https://www.notizie.it/salute-benessere/2020/04/28/coronavirus-mascherine-stoffa/#:~:text=A%20rendere%20pericolose%20le%20mascherine%20in%20stoffa%20vi,virulenti%20sono%20liberi%20di%20passare%20da%20qualunque%20angolazione.	N	B
2	https://www.lortica.it/2020/03/30/quando-le-mascherine-possono-addirittura-essere-dannose/	N	B
3	https://disquisendo.wordpress.com/2020/04/17/covid19-le-mascherine-sono-dannose-dr-stefano-montanari/	B	C
4	https://www.wildnaturesoul.com/it/le-mascherine-sono-dannose-e-oltremodo-pericolose-per-la-nostra-salute/	O	C
5	https://www.bing.com/news/search?q=le+mascherine+sono+dannose&qpvt=le+mascherine+sono+dannose&FORM=EWRE	N	C
6	https://www.napolitoday.it/salute/mascherine-utili-dannose-allergici.html	N	A
7	https://www.affaritaliani.it/cronache/coronavirus-l-allarme-dei-medici-le-mascherine-all-aperto-sono-dannose-674711.html	N	C
8	https://www.oltre.tv/mascherine-non-servono-causare-conseguenze-indesiderate/	N	C
9	https://www.lanuovapadania.it/cronaca/luso-prolungato-di-mascherine-e-estremamente-dannoso-per-la-salute/	N	C
10	https://www.informazionelibera.org/studi-e-informazioni-scientifiche/covid19-e-mascherine-inutili-dannose-come-vengono-usate-e-lo-dice-la-scienza.html	O	B
11	https://www.nextquotidiano.it/mascherine-dannose-per-la-salute-no-mask-fake-news/	N	A
12	https://scienze.fanpage.it/perche-le-mascherine-in-stoffa-sono-inutili-e-dannose-contro-il-coronavirus/	N	B
13	https://www.bing.com/videos/search?q=le+mascherine+sono+dannose&qpvt=le+mascherine+sono+dannose&FORM=VDRE	N	C
14	https://www.youtube.com/watch?v=k72smM8j0dE	VID	C
15	https://www.corriere.it/cronache/cards/cosa-sappiamo-coronavirus/mascherina-utile.shtml	N	A
16	http://www.meteoweb.eu/2020/05/coronavirus-esperto-guanti-mascherine/1429507/	N	C
17	https://www.ilgiornale.it/news/cronache/l-allarme-dei-dottori-mascherine-adesso-possono-fare-danni-1865747.html	N	C
18	http://www.salute.gov.it/portale/news/p3_2_1_1_1.jsp?menu=notizie&id=4722	G	A
19	https://www.ilgiornale.it/news/cronache/verit-sulle-mascherine-1840529.html	N	A
20	https://iltirreno.gelocal.it/grosseto/cronaca/2020/04/20/news/le-mascherine-sono-dannose-bufera-sul-video-del-farmacista-1.38742544	N	B
21	https://iltirreno.gelocal.it/grosseto/cronaca/2020/04/19/news/non-usate-le-mascherine-della-region-sono-nocive-bufera-sul-video-del-farmacista-1.38737573	N	B
22	https://www.radioradio.it/2020/05/mascherine-e-guanti-fondamentali-o-inutili-facciamo-chiarezza-dott-ivo-pulcini/	N	C
23	https://ivl24.it/la-mascherina-e-pericolosa-no-smontata-la-nuova-bufala/	N	A
24	https://www.wired.it/scienza/medicina/2020/01/31/mascherine-proteggersi-coronavirus-scienza/	N	B
25	https://www.ilpost.it/2020/03/23/mascherine-coronavirus-servono-o-no/	N	B
26	https://www.greenme.it/vivere/salute-e-benessere/mascherine-obbligatorie-oms/	N	B
27	https://www.positanonews.it/2020/05/le-mascherine-possono-provocare-problemi-respiratori/3388595/	N	B
28	https://www.tecno-mask.it/news/le-mascherine-fai-da-te-sono-inutili-e-dannose/	C	B
29	https://www.tgnewstv.it/2020/03/20/mascherine-in-stoffa-sono-inutili-e-dannose-contro-il-coronavirus/	N	B
30	https://www.facebook.com/politicallyincorrec/videos/le-mascherine-sono-dannose-e-non-sempre-obbligatorieavvedoardo-polacco-/289772085528060/	SN	C
31	https://lorenzodisandro.com/2020/05/18/mascherine-e-guanti-dannose-per-la-salute-video-e-interviste/	B	C
32	https://ienevideo.myblog.it/tag/le-mascherine-sono-dannose/	B	C
33	https://www.galileonet.it/coronavirus-mancanza-mascherine-uso-corretto/	N	B
34	https://www.repubblica.it/salute/medicina-e-ricerca/2020/03/24/news/coronavirus_infettivologa_la_mascherina_chirurgica_e_un_atto_di_generosita_quelle_con_la_valvola_proteggono_solo_chi_le_-252148812/	N	A
35	https://www.ilpost.it/2020/05/02/jogging-mascherine/	N	B
36	https://www.focus.it/scienza/salute/covid-cinque-miti-sfatati-sulle-mascherine	N	A
37	https://www.webmagazine24.it/la-mascherina-e-dannosa-la-parola-agli-esperti/	N	A
38	http://www.ventonuovo.eu/news-3/63761-orazio-scuro-at-mascherine-e-guanti-sono-dannosi-per-la-nostra-salute	N	C
39	https://www.sondriotoday.it/attualita/coronavirus/guida-mascherina-chirurgica-come-usarla-inzirillo.html	N	A
40	https://www.lantidiplomatico.it/dettnews-mascherine_allaperto_inutili_necessarie_o_dannose_per_la_salute/6119_35034/	N	C
41	https://www.money.it/indossare-mascherina-fa-male-effetti-collaterali-lungo-termine	N	B
42	https://roma.fanpage.it/coronavirus-i-consigli-della-gdf-attenti-a-mascherine-contraffatte-potrebbero-essere-cancerogene/	O	B
43	https://www.oggidonna.net/mascherine-dannose-lallarme-lanciato-dai-medici/	N	C
44	https://messaggeroveneto.gelocal.it/udine/cronaca/2020/06/16/news/centri-estivi-friuli-regole-mascherine-1.38973649	N	A
45	https://befitglitz.com/italy/le-maschere-sono-sicure-si-le-maschere-non-sono-dannose-sei-protettivo/	O	A
46	https://www.unmondoditaliani.com/mascherine-inutili-e-dannose-lordine-dei-medici-gia-allinizio-della-pandemia-covid/	N	B
47	https://www.msn.com/it-it/news/other/tarro-le-mascherine-in-estate-possono-essere-dannose/ar-BB186jig	N	C
48	http://www.estetica.it/2020/05/25/le-mascherine-sono-dannose-per-la-salute/	N	A
49	https://www.paginemediche.it/benessere/cura-e-automedicazione/mascherine-antivirus-come-funzionano-e-come-si-usano	HP	A
50	https://www.ilmessaggero.it/salute/prevenzione/coronavirus_che_mascherina_usare_fp2_fp3_chirurgica-5217969.html	N	A

### Sheet: ITA-Duckduckgo
Ranking	URL	Typology	Stance
1	https://www.lortica.it/2020/03/30/quando-le-mascherine-possono-addirittura-essere-dannose/	N	B
2	https://disquisendo.wordpress.com/2020/04/17/covid19-le-mascherine-sono-dannose-dr-stefano-montanari/	B	C
3	https://www.oltre.tv/mascherine-non-servono-causare-conseguenze-indesiderate/	N	C
4	https://www.affaritaliani.it/cronache/coronavirus-l-allarme-dei-medici-le-mascherine-all-aperto-sono-dannose-674711.html	N	C
5	https://www.wildnaturesoul.com/it/le-mascherine-sono-dannose-e-oltremodo-pericolose-per-la-nostra-salute/	O	C
6	https://www.nextquotidiano.it/mascherine-dannose-per-la-salute-no-mask-fake-news/	N	A
7	https://www.notizie.it/salute-benessere/2020/04/28/coronavirus-mascherine-stoffa/	N	B
8	https://www.lanuovapadania.it/cronaca/luso-prolungato-di-mascherine-e-estremamente-dannoso-per-la-salute/	N	C
9	https://www.investireoggi.it/news/mascherine-pericolose-e-inutili-contro-il-covid-la-bomba-del-prof-bacco/	N	B
10	https://scienze.fanpage.it/perche-le-mascherine-in-stoffa-sono-inutili-e-dannose-contro-il-coronavirus/	N	B
11	https://www.notizie.it/cronaca/2020/06/06/coronavirus-clementi-mascherine/	N	B
12	https://www.napolitoday.it/salute/mascherine-utili-dannose-allergici.html	N	A
13	https://it.style.yahoo.com/coronavirus-le-mascherine-di-stoffa-170137242.html	N	B
14	www.salute.gov.it/portale/news/p3_2_1_1_1.jsp?menu=notizie&id=4722	G	A
15	https://www.youtube.com/watch?v=k72smM8j0dE	VID	C
16	https://www.ecodibergamo.it/stories/bergamo-citta/mascherine-chirurgiche-e-con-il-filtroattenzione-vanno-indossate-bene_1344379_11/	N	A
17	https://www.ilgiornale.it/news/cronache/verit-sulle-mascherine-1840529.html	N	B
18	https://www.youtube.com/watch?v=GYfzn0ED9-Q	VID	C
19	https://www.ilgiornale.it/news/cronache/l-allarme-dei-dottori-mascherine-adesso-possono-fare-danni-1865747.html	N	B
20	www.meteoweb.eu/2020/05/coronavirus-esperto-guanti-mascherine/1429507/	N	C
21	https://iltirreno.gelocal.it/grosseto/cronaca/2020/04/19/news/non-usate-le-mascherine-della-region-sono-nocive-bufera-sul-video-del-farmacista-1.38737573	N	B
22	https://www.corriere.it/cronache/cards/cosa-sappiamo-coronavirus/mascherina-utile.shtml	N	A
23	https://www.radioradio.it/2020/05/mascherine-e-guanti-fondamentali-o-inutili-facciamo-chiarezza-dott-ivo-pulcini/	N	C
24	https://www.ilpost.it/2020/03/23/mascherine-coronavirus-servono-o-no/	N	B
25	https://www.positanonews.it/2020/05/le-mascherine-possono-provocare-problemi-respiratori/3388595/	N	B
26	https://napoli.fanpage.it/campania-caldoro-la-regione-ritiri-le-mascherine-e-spieghi-che-sono-dannose/	N	B
27	www.meteoweb.eu/2020/07/coronavirus-le-mascherine-sono-dannose-e-una-bufala/1451049/	N	A
28	https://www.greenme.it/vivere/salute-e-benessere/mascherine-obbligatorie-oms/	N	B
29	https://www.nextquotidiano.it/stefano-montanari-mascherine-dannose-scienza-ufficiale-gli-da-ragione-come-stanno-le-cose/	N	B
30	https://www.tecno-mask.it/news/le-mascherine-fai-da-te-sono-inutili-e-dannose/	C	B
31	https://www.informazionelibera.org/studi-e-informazioni-scientifiche/covid19-e-mascherine-inutili-dannose-come-vengono-usate-e-lo-dice-la-scienza.html	O	C
32	https://iltirreno.gelocal.it/grosseto/cronaca/2020/04/20/news/le-mascherine-sono-dannose-bufera-sul-video-del-farmacista-1.38742544	N	B
33	https://www.friulioggi.it/cronaca/allarme-zalukar-mascherine-dannose-17-maggio-2020/	N	B
34	https://www.unmondoditaliani.com/mascherine-dannose-interrogazione-ministro-speranza/	N	B
35	https://lorenzodisandro.com/2020/05/18/mascherine-e-guanti-dannose-per-la-salute-video-e-interviste/	B	C
36	https://www.greenme.it/vivere/salute-e-benessere/mascherine-obbligatorie-oms/	N	B
37	https://www.galileonet.it/coronavirus-mancanza-mascherine-uso-corretto/	N	B
38	https://www.ilpost.it/2020/05/02/jogging-mascherine/	N	B
39	https://www.wired.it/scienza/medicina/2020/01/31/mascherine-proteggersi-coronavirus-scienza/	N	B
40	https://www.altroconsumo.it/salute/cura-della-persona/news/coronavirus-mascherine	N	A
41	https://www.tgnewstv.it/2020/03/20/mascherine-in-stoffa-sono-inutili-e-dannose-contro-il-coronavirus/	N	B
42	https://www.money.it/Mascherina-coronavirus-serve-davvero-si-no-verita	N	B
43	https://ivl24.it/la-mascherina-e-pericolosa-no-smontata-la-nuova-bufala/	N	a
44	https://www.lantidiplomatico.it/dettnews-mascherine_allaperto_inutili_necessarie_o_dannose_per_la_salute/6119_35034/	N	C
45	www.ventonuovo.eu/news-3/63761-orazio-scuro-at-mascherine-e-guanti-sono-dannosi-per-la-nostra-salute	N	C
46	https://blog.libero.it/civotska/14968106.html	B	C
47	https://www.ilfattoquotidiano.it/2020/05/16/coronavirus-lequivoco-delle-mascherine-non-chirurgiche-ma-solo-filtranti-in-farmacia-la-differenza-nei-certificati-ma-sono-in-cinese/5797260/	N	B
48	https://www.sondriotoday.it/attualita/coronavirus/guida-mascherina-chirurgica-come-usarla-inzirillo.html	N	A
49	https://www.webmagazine24.it/la-mascherina-e-dannosa-la-parola-agli-esperti/	O	A
50	https://www.money.it/indossare-mascherina-fa-male-effetti-collaterali-lungo-termine	N	B

### Sheet: ITA-Google
Ranking	URL	Typology	Stance
1	https://facta.news/notizia-falsa/2020/06/01/no-i-medici-non-hanno-lanciato-lallarme-che-le-mascherine-allaperto-sono-dannose/	N	A
2	https://www.oltre.tv/mascherine-non-servono-causare-conseguenze-indesiderate/	N	C
3	https://www.affaritaliani.it/cronache/coronavirus-l-allarme-dei-medici-le-mascherine-all-aperto-sono-dannose-674711.html	N	A
4	https://www.nextquotidiano.it/stefano-montanari-mascherine-dannose-scienza-ufficiale-gli-da-ragione-come-stanno-le-cose/	N	C
5	https://www.fnopi.it/2020/06/07/oms-mascherine-nuove-indicazioni/	P	B
6	https://www.ilgiornale.it/news/cronache/l-allarme-dei-dottori-mascherine-adesso-possono-fare-danni-1865747.html	N	C
7	http://www.salute.gov.it/portale/nuovocoronavirus/dettaglioNotizieNuovoCoronavirus.jsp?lingua=italiano&menu=notizie&p=dalministero&id=4748	G	A
8	https://www.sondriotoday.it/attualita/coronavirus/guida-mascherina-chirurgica-come-usarla-inzirillo.html	N	B
9	https://www.ilfaroonline.it/2020/05/22/le-mascherine-protettive-fanno-male-le-risposte-dei-prof-pintaudo-tarsitani-e-della-dott-ssa-de-luca/340613/	N	A
10	https://www.ilmessaggero.it/salute/prevenzione/mascherina_fa_male_anidride_carbonica_pregliasco_bufala_manifesti_coronavirus_ultime_notizie-5248705.html	N	B
11	https://www.investireoggi.it/news/mascherine-pericolose-e-inutili-contro-il-covid-la-bomba-del-prof-bacco/	N	B
12	https://friulisera.it/le-mascherine-possono-essere-nocive-la-risposta-sia-scientifica-non-emotiva/	N	B
13	https://www.estetica.it/2020/05/25/le-mascherine-sono-dannose-per-la-salute/	N	B
14	https://www.ivg.it/2020/05/mascherine-indecenti-pericolose-e-dannose-la-fials-attacca-alisa-e-protezione-civile/	N	C
15	https://messaggeroveneto.gelocal.it/udine/cronaca/2020/06/16/news/centri-estivi-friuli-regole-mascherine-1.38973649	N	C
16	https://it.euronews.com/2020/08/07/le-mascherine-sono-un-rischio-per-la-salute-le-fake-news-da-smascherare-coronavirus-covid	N	A
17	http://www.meteoweb.eu/2020/07/coronavirus-le-mascherine-sono-dannose-e-una-bufala/1451049/	N	B
18	https://www.quotidianonapoli.it/2020/05/28/tarro-adesso-le-mascherine-sono-soltanto-dannose-e-gli-asintomatici-non-infettano/	N	C
19	https://ivl24.it/la-mascherina-e-pericolosa-no-smontata-la-nuova-bufala/	N	A
20	https://www.lanuovapadania.it/cronaca/luso-prolungato-di-mascherine-e-estremamente-dannoso-per-la-salute/	N	B
21	https://www.ilprimatonazionale.it/esteri/mascherine-monito-dei-pediatri-giapponesi-dannose-per-i-bimbi-sotto-i-due-anni-157757/	N	B
22	https://www.facebook.com/ondupi/videos/le-mascherine-sono-pericolose/651933742294439/	SN	B
23	https://www.minformo.com/2020/05/27/423ascierto-parla-delle-mascherine-le-mascherine-possono-essere-scomode-ma-non-sono-dannose/	N	B
24	http://www.quotidianosanita.it/governo-e-parlamento/articolo.php?articolo_id=85507	N	A
25	https://www.adnkronos.com/fatti/cronaca/2020/06/12/mascherine-pericolose-per-bimbi-ecco-falsi-miti_7yLzKq9WXTAje6vRlwuDeJ.html	N	A
26	https://www.lortica.it/2020/03/30/quando-le-mascherine-possono-addirittura-essere-dannose/	N	C
27	https://napoli.fanpage.it/campania-caldoro-la-regione-ritiri-le-mascherine-e-spieghi-che-sono-dannose/	O	C
28	https://www.friulioggi.it/cronaca/allarme-zalukar-mascherine-dannose-17-maggio-2020/	N	A
29	https://www.repubblica.it/dossier/stazione-futuro-riccardo-luna/2020/06/09/news/le_mascherine_servono_davvero_ma_non_a_quello_che_pensiamo-258748885/	N	B
30	https://www.radioradio.it/2020/05/mascherine-e-guanti-fondamentali-o-inutili-facciamo-chiarezza-dott-ivo-pulcini/	N	A
31	https://www.wildnaturesoul.com/it/le-mascherine-sono-dannose-e-oltremodo-pericolose-per-la-nostra-salute/	O	A
32	https://www.open.online/2020/05/05/coronavirus-mascherine-e-guanti-ci-fanno-ammalare-non-filtrano-il-virus-non-e-proprio-cosi/	N	B
33	https://www.ilfattoquotidiano.it/2020/04/16/coronavirus-le-mascherine-sono-utili-o-solo-un-ansiolitico-il-punto-non-e-lefficacia-ma-i-rischi/5770981/	N	C
34	https://www.laspiapress.com/post-coronavirus-cinesizzazione-per-60-milioni-di-italiani-immuni-assistente-civico-passaporto-sanitario-mascherine-inutili-dannose-e-proibite-dalla-legge-antiterrorismo/	N	A
35	https://www.iononcicasco.it/2020/05/22/la-mascherina-e-dannosa-per-la-salute/	O
36	https://www.corriere.it/salute/malattie_infettive/20_aprile_07/coronavirus-mascherine-oms-non-cambia-linee-guida-delusione-205abd4e-78d8-11ea-ab65-4f14b5300fbb.shtml	N
37	https://www.unmondoditaliani.com/mascherine-inutili-e-dannose-lordine-dei-medici-gia-allinizio-della-pandemia-covid/	N
38	https://www.positanonews.it/2020/05/mascherine-fanno-male-perche/3390779/	N
39	https://www.agrigentonotizie.it/politica/fase-2-lala-vox-italia-mascherine-aperto.html	N
40	https://www.ilriformista.it/la-mascherina-provoca-il-cancro-e-un-lento-suicidio-la-pericolosa-bufala-diventata-virale-sul-web-102431/	N
41	https://www.webmagazine24.it/la-mascherina-e-dannosa-la-parola-agli-esperti/	O
42	https://blog.oggitreviso.it/controcorrente/la-mascherina-e-pericolosa-ma-nessuno-te-lo-dira-mai/	B
43	https://bari.ilquotidianoitaliano.com/attualita/2020/05/news/coronavirus-medici-fanno-istanza-al-governo-non-e-una-pandemia-misure-eccessive-mascherina-e-dannosa-274948.html/	N
44	https://www.wired.it/scienza/medicina/2020/05/21/mascherine-diffusione-coronavirus/	N
45	https://www.triestecafe.it/it/news/politica/studio-uso-mascherina-anche-essere-dannoso-sia-solo-consigliata-in-luoghi-chiusi-22-maggio-2020.html	N
46	https://www.nonsolocontro.eu/nsc2/in-piu/politica/4148-mascherine-pericolose-una-bufala.html	O
47	https://www.lastampa.it/cronaca/2020/04/05/news/hai-sentito-l-ultima-sul-virus-le-mascherine-sono-inutili-gira-un-video-in-cui-un-virologo-dice-che-non-proteggono-1.38682188	N
48	https://www.bsnews.it/2020/03/23/coronavirus-mascherine-servono-o-no-ecco-la-risposta-ufficiale/	N
49	https://www.youtube.com/watch?v=GYfzn0ED9-Q	VID/B
50	https://www.gqitalia.it/news/article/mascherina-fa-male-alla-salute	N

### Sheet: USA-Bing
Ranking	URL	Typology	Stance
1	https://www.goodhousekeeping.com/health/a32711933/copper-face-mask-coronavirus-safety/	N	B
2	https://www.snopes.com/fact-check/masks-dangerous-health/	N	A
3	https://www.usatoday.com/story/news/factcheck/2020/05/24/fact-check-face-masks-safe-not-kids-younger-age-2/5238974002/	N	A
4	https://conservativedailypost.com/expert-explains-face-masks-are-serious-risk-to-healthy-make-covid-more-deadly/	N	C
5	https://www.health.com/condition/infectious-diseases/coronavirus/does-wearing-face-mask-increase-co2-levels	HN	A
6	https://www.cnn.com/2020/03/02/health/surgeon-general-coronavirus-masks-risk-trnd/index.html	N	C
7	https://childrenshealthdefense.org/news/the-risks-vs-benefits-of-face-masks-is-there-an-agenda/	NP	B
8	https://abcnews.go.com/Health/ditch-valve-face-mask-pros-cons/story?id=70511555	N	B
9	https://www.goodhousekeeping.com/health/a32711933/copper-face-mask-coronavirus-safety/	N	B
10	https://blogs.webmd.com/webmd-doctors/20200330/should-we-all-be-wearing-face-masks-and-can-we-make-our-own	HP	A
11	https://www.usatoday.com/story/news/factcheck/2020/07/18/fact-check-whats-true-and-whats-false-face-masks/5458858002/	N	A
12	https://medicalxpress.com/news/2015-04-masksdangerous-health.html	HN	B
13	https://medium.com/theusareviewer/the-potential-dangers-of-wearing-a-face-mask-51b9b86980a	B	A
14	https://www.technocracy.news/blaylock-face-masks-pose-serious-risks-to-the-healthy/	N	C
15	https://www.businessinsider.com/anti-maskers-say-they-cant-wear-masks-because-medical-conditions-2020-5?op=1	N	A
16	https://pjmedia.com/news-and-politics/megan-fox/2020/05/14/neurosurgeon-says-face-masks-pose-serious-risk-to-healthy-people-n392431	N	B
17	https://www.sciencedaily.com/releases/2015/04/150422121724.htm	HN	B
18	https://www.msn.com/en-us/health/medical/some-people-think-face-masks-are-dangerous-can-that-be-true/ar-BB15HQRD	N	B
19	https://health.clevelandclinic.org/5-myths-about-coronavirus-and-face-masks-debunked/	P	A
20	https://www.cdc.gov/coronavirus/2019-ncov/prevent-getting-sick/cloth-face-cover-guidance.html	G	A
21	https://www.marketwatch.com/story/the-cdc-says-americans-dont-have-to-wear-facemasks-because-of-coronavirus-2020-01-30	N	C
22	https://www.babygaga.com/safety-face-masks-during-pregnancy/	B	A
23	https://time.com/5794729/coronavirus-face-masks/	N	B
24	https://www.snopes.com/fact-check/surgeon-general-against-masks/	N	A
25	https://www.bbc.com/news/53108405	N	A
26	https://mymodernmet.com/face-mask-risk-myths/	B	A
27	https://www.cnn.com/2020/03/30/world/coronavirus-who-masks-recommendation-trnd/index.html	N	B
28	https://www.wkrg.com/health/coronavirus/dangers-of-wearing-masks-in-the-heat-and-humidity/	N	A
29	https://fort-russ.com/2020/05/dr-blaylock-face-masks-pose-serious-risks-to-the-healthy-hypoxia-and-hypercapnia/	N	C
30	https://www.msn.com/en-us/health/medical/wearing-face-mask-could-make-exercise-dangerous/ar-BB15HWIK	N	B
31	https://www.poynter.org/fact-checking/2020/it-is-not-true-that-masks-cause-hypoxia-this-hoax-is-now-viral-and-dangerous/	NP	A
32	https://www.news.com.au/lifestyle/health/health-problems/coronavirus-why-wearing-masks-to-prevent-virus-is-dangerous/news-story/260f51737db29f0cc29b8c41c76eb14c	N	B
33	https://www.reuters.com/article/uk-factcheck-coronavirus-mask-hypercapni-idUSKBN22H2H1	N	A
34	https://jeffalpaugh.com/products/dangerous-face-protection-premium	C	B
35	https://www.healthline.com/health/cold-flu/mask	HN	A
36	https://www.copdfoundation.org/COPD360social/Community/Questions-and-Answers/How-does-wearing-a-mask-affect-your-COPD.aspx	EXCL	.
37	https://www.forbes.com/sites/williamhaseltine/2020/06/19/why-wearing-a-face-mask-is-the-sanest-thing-you-can-do/	N	A
38	https://abcnews.go.com/Health/scarves-hepa-filters-kind-face-covering-best-bet/story?id=70058603	N	B
39	https://www.vogue.com/slideshow/are-led-masks-safe	EXCL	.
40	https://www.aol.com/article/lifestyle/2019/10/20/the-dangers-of-led-face-masks-you-should-know-about/23783633/	EXCL	.
41	https://inews.co.uk/news/children-wearing-face-mask-dangerous-public-health-england-560980	N	A
42	https://jeffalpaugh.com/	C	B
43	https://www.inverse.com/mind-body/why-it-could-be-dangerous-to-exercise-with-a-face-mask-on	B	B
44	https://www.today.com/health/experts-debunk-mask-myths-malarkey-t185344	N	A
45	https://www.nytimes.com/2020/04/10/well/move/coronavirus-exercise-outdoors-mask-running-cycling.html	N	A
46	https://www.aic.edu/wp-content/face-masks/full-face-masks-dangerous	EXCL	.
47	https://www.express.co.uk/life-style/health/1309457/Face-masks-UK-risks-myths-face-masks-dangerous	N	A
48	https://www.cidrap.umn.edu/news-perspective/2020/04/commentary-masks-all-covid-19-not-based-sound-data	P	B
49	https://www.msn.com/en-us/health/medical/it-s-a-myth-that-masks-are-dangerous-they-re-actually-life-saving/ar-BB17nJkS?li=BBnba9O	N	A
50	https://mymodernmet.com/face-mask-risk-myths/	EXCL	.

### Sheet: USA-Duckduckgo
Ranking	URL	Typology	Stance
1	https://www.youtube.com/watch?v=wKXhxCoY1rc	VID	A
2	https://www.youtube.com/watch?v=fv7TcmGuvkk	VID	A
3	https://www.youtube.com/watch?v=tpI4Nc7koBw	VID	C
4	https://www.youtube.com/watch?v=lKmob_rjOw8	VID	B
5	https://www.yahoo.com/entertainment/swedens-disease-expert-says-just-161911482.html	VID	C
6	https://www.winterwatch.net/2020/08/swedens-senior-epidemiologist-wearing-face-masks-is-very-dangerous/	N	C
7	https://www.youtube.com/watch?v=X-rQqr6uh2g	VID	C
8	https://www.youtube.com/watch?v=7W3wL1hsDvU	VID	A
9	https://nypost.com/2020/08/19/swedens-tegnell-wearing-face-masks-may-be-very-dangerous/	N	C
10	https://www.youtube.com/watch?v=8QuZmhqSk18	VID	B
11	https://www.snopes.com/fact-check/masks-dangerous-health/	N	A
12	https://www.health.com/condition/infectious-diseases/coronavirus/does-wearing-face-mask-increase-co2-levels	HN	A
13	https://medicalxpress.com/news/2020-06-people-masks-dangerous-true.html	HN	A
14	https://medium.com/theusareviewer/the-potential-dangers-of-wearing-a-face-mask-51b9b86980a	B	A
15	https://www.usatoday.com/story/news/factcheck/2020/05/24/fact-check-face-masks-safe-not-kids-younger-age-2/5238974002/	N	A
16	https://www.msn.com/en-us/health/medical/wearing-face-mask-could-make-exercise-dangerous/ar-BB15HWIK	N	B
17	https://conservativedailypost.com/expert-explains-face-masks-are-serious-risk-to-healthy-make-covid-more-deadly/	N	C
18	https://www.usatoday.com/story/news/factcheck/2020/05/30/fact-check-wearing-face-mask-not-cause-hypoxia-hypercapnia/5260106002/	N	A
19	https://pjmedia.com/news-and-politics/megan-fox/2020/05/14/neurosurgeon-says-face-masks-pose-serious-risk-to-healthy-people-n392431	N	B
20	https://jeffalpaugh.com/products/dangerous-face-protection-premium	C	B
21	https://www.news.com.au/lifestyle/health/health-problems/coronavirus-why-wearing-masks-to-prevent-virus-is-dangerous/news-story/260f51737db29f0cc29b8c41c76eb14c	N	B
22	https://www.sciencedaily.com/releases/2015/04/150422121724.htm	HN	B
23	https://www.wkrg.com/health/coronavirus/dangers-of-wearing-masks-in-the-heat-and-humidity/	N	A
24	https://www.msn.com/en-us/health/medical/9-side-effects-of-wearing-face-masks/ss-BB13ZeYG	N	A
25	https://www.wired.com/story/the-face-mask-debate-reveals-a-scientific-double-standard/	N	B
26	https://www.cnn.com/2020/03/02/health/surgeon-general-coronavirus-masks-risk-trnd/index.html	N	C
27	https://seadragonlife.com/are-full-face-snorkel-masks-safe/	EXCL	.
28	https://www.technocracy.news/blaylock-face-masks-pose-serious-risks-to-the-healthy/	N	C
29	https://www.thehealthsite.com/news/covid-19-wearing-a-face-mask-is-important-but-avoid-it-while-working-out-746877/	HN	B
30	https://abcnews.go.com/Health/ditch-valve-face-mask-pros-cons/story?id=70511555	N	B
31	https://www.sofeast.com/knowledgebase/buying-face-masks-from-china-5-examples-to-avoid	EXCL	.
32	https://health.clevelandclinic.org/5-myths-about-coronavirus-and-face-masks-debunked/	P	A
33	https://www.ky3.com/content/news/Dangers-of-face-masks-for-young-children-569528981.html	N	A
34	https://summit.news/2020/08/20/swedens-senior-epidemiologist-wearing-face-masks-is-very-dangerous/	N	C
35	https://www.politifact.com/factchecks/2020/may/19/facebook-posts/theres-no-evidence-wearing-standard-masks-harmful-/	NP	A
36	https://www.cnet.com/health/how-to-breathe-while-exercising-with-a-face-mask-on/	N	A
37	https://vitals.lifehacker.com/no-wearing-a-mask-isnt-dangerous-1843685109	B	A
38	https://bestlifeonline.com/wear-face-mask-while-exercising/	B	A
39	https://www.ctvnews.ca/health/coronavirus/frightening-doctor-debunks-claims-that-wearing-a-face-mask-is-more-harmful-than-covid-19-1.4986734	N	A
40	https://www.dailywire.com/news/swedens-top-epidemiologist-says-just-wearing-face-masks-could-be-very-dangerous	N	C
41	https://townhall.com/columnists/scottmorefield/2020/06/01/8-reasons-why-i-dont-wear-a-mask-and-you-probably-shouldnt-either-n2569786	N	C
42	https://www.cdc.gov/coronavirus/2019-ncov/prevent-getting-sick/cloth-face-cover-guidance.html	G	A
43	https://www.medicaldaily.com/exercising-face-mask-could-be-dangerous-heres-why-health-fitness-workout-news-454231	HN	B
44	https://www.babygaga.com/safety-face-masks-during-pregnancy/	B	A
45	https://bestlifeonline.com/face-mask-valve/	B	B
46	https://www.marketwatch.com/story/the-cdc-says-americans-dont-have-to-wear-facemasks-because-of-coronavirus-2020-01-30	N	C
47	https://www.jpost.com/health-science/could-wearing-a-mask-for-long-periods-be-detrimental-to-health-628400	N	C
48	https://fort-russ.com/2020/05/dr-blaylock-face-masks-pose-serious-risks-to-the-healthy-hypoxia-and-hypercapnia/	N	C
49	https://mymodernmet.com/face-mask-risk-myths/	B	A
50	https://www.cnn.com/2020/03/30/world/coronavirus-who-masks-recommendation-trnd/index.html	N	B

### Sheet: USA-Google
Ranking	URL	typology	Stance
1	https://medicalxpress.com/news/2020-06-people-masks-dangerous-true.html	N	A
2	https://www.lung.org/blog/covid-masks	NP	A
3	https://www.health.com/condition/infectious-diseases/coronavirus/does-wearing-face-mask-increase-co2-levels	N	A
4	https://www.bbc.co.uk/news/53108405	N	A
5	https://www.ncbi.nlm.nih.gov/pmc/articles/PMC7087880/	SJ	B
6	https://hartfordhealthcare.org/about-us/news-press/news-detail?articleid=26712&publicId=395	P	A
7	https://med.stanford.edu/news/all-news/2020/06/stanford-scientists-contribute-to-who-mask-guidelines.html	P	A
8	https://www.ctvnews.ca/health/coronavirus/frightening-doctor-debunks-claims-that-wearing-a-face-mask-is-more-harmful-than-covid-19-1.4986734	N	A
9	https://health.clevelandclinic.org/5-myths-about-coronavirus-and-face-masks-debunked/	P	A
10	https://www.vumc.org/coronavirus/latest-news-you-asked-we-answered/does-prolonged-wearing-facemask-cause-harm	P	A
11	https://www.deseret.com/u-s-world/2020/7/5/21311232/coronavirus-face-mask-danger-health-risk	N	A
12	https://www.reuters.com/article/uk-factcheck-masks-list/fact-check-false-and-misleading-information-in-post-listing-dangers-of-face-masks-idUSKBN24333G	N	A
13	https://theconversation.com/four-potential-consequences-of-wearing-face-masks-we-need-to-be-wary-of-140273	N	B
14	https://mymodernmet.com/face-mask-risk-myths/	B	A
15	https://www.usatoday.com/story/news/factcheck/2020/05/24/fact-check-face-masks-safe-not-kids-younger-age-2/5238974002/	N	A
16	https://sphcm.med.unsw.edu.au/news/cloth-masks-%E2%80%93-dangerous-your-health	P	B
17	https://www.sciencedaily.com/releases/2015/04/150422121724.htm	N	B
18	https://www.ccmhhealth.com/the-truth-about-face-masks/	P	A
19	https://www.sacbee.com/news/nation-world/national/article240780786.html	N	C
20	https://www.inquirer.com/health/coronavirus/coronavirus-masks-safety-carbon-dioxide-immune-system-n95-20200619.html	N	A
21	https://globalnews.ca/news/6967625/coronavirus-canada-face-masks-disabilities/	N	B
22	https://www.healthline.com/health-news/no-face-masks-cant-cause-co2-poisoning	HP	A
23	https://www.express.co.uk/life-style/health/1309457/Face-masks-UK-risks-myths-face-masks-dangerous	N	A
24	https://www.medicalnewstoday.com/articles/covid-19-and-face-masks-to-wear-or-not-to-wear	N	A
25	https://www.abc10.com/article/news/health/coronavirus/placer-county-supervisor-and-masks/103-0eb637e3-407b-4f53-90ea-6ef581c740d7	N	A
26	https://www.bmj.com/content/369/bmj.m1435/rr-40	SJ	C
27	https://www.clickondetroit.com/health/good-health/2020/06/02/is-it-true-that-wearing-a-mask-for-an-extended-period-of-time-can-be-harmful/	N	A
28	https://www.wired.com/story/the-face-mask-debate-reveals-a-scientific-double-standard/	N	B
29	https://www.businessinsider.com/why-may-be-dangerous-exercise-wearing-face-mask-physiology-expert-2020-6	N	B
30	https://jeffalpaugh.com/products/dangerous-face-protection-premium	C	B
31	https://www.wkrg.com/health/coronavirus/dangers-of-wearing-masks-in-the-heat-and-humidity/	N	A
32	https://www.forbes.com/sites/marshallshepherd/2020/07/01/debunking-2-myths-toxic-coronavirus-masks-and-breathing-warms-the-climate/	N	A
33	https://californiaglobe.com/section-2/why-im-not-wearing-a-mask/	N	C
34	https://www.youtube.com/watch?v=vNWKqRGuy5k	VID	A
35	https://timesofindia.indiatimes.com/life-style/health-fitness/health-news/does-wearing-a-face-mask-reduce-oxygen-in-the-body-we-tell-you-the-truth/photostory/76089083.cms	N	A
36	https://www.meehanmd.com/blog/2020-06-12-healthy-people-should-not-wear-face-masks/	B	C
37	https://www.wusa9.com/article/news/health/coronavirus/misleading-claims-facemasks-carbon-dioxide/507-98df2a7c-9eca-4c75-a341-728561d32962	N	A
38	https://www.sciencealert.com/medical-expert-sorts-through-the-confusing-pros-and-cons-of-wearing-masks	N	B
39	https://www.foxnews.com/health/does-wearing-a-face-mask-pose-any-health-risks	N	A
40	https://www.poynter.org/fact-checking/2020/it-is-not-true-that-masks-cause-hypoxia-this-hoax-is-now-viral-and-dangerous/	B	A
41	https://www.sciencetimes.com/articles/25713/20200518/wearing-face-masks-potentially-harmful-trap-exhaled-viruses-well-individuals.htm	N	B
42	https://community.aafa.org/blog/what-people-with-asthma-need-to-know-about-face-masks-and-coverings-during-the-covid-19-pandemic	NP	A
43	https://spectrumlocalnews.com/tx/san-antonio/news/2020/07/02/does-wearing-a-face-mask-pose-health-risks-	N	A
44	https://slate.com/technology/2020/06/ada-exemption-face-mask-cards-utter-nonsense.html	N	A
45	https://interestingengineering.com/wearing-face-masks-does-not-affect-your-oxygen-intake	N	A
46	https://www.latimes.com/california/story/2020-06-12/a-revolt-against-wearing-masks-creates-a-new-coronavirus-danger-as-california-reopens	N	A
47	https://www.npr.org/sections/health-shots/2020/06/21/880832213/yes-wearing-masks-helps-heres-why	NP	A
48	https://www.cbc.ca/news/canada/new-brunswick/nb-wearing-masks-1.5560578	N	B
49	https://www.dailymail.co.uk/health/article-8341653/IS-wearing-mask-bad-Nurses-experiment-shows-N95-did-NOT-drive-CO2-levels.html	N	A
50	https://accountingweekly.com/face-masks-pose-serious-risks-to-the-healthy-blaylock/	N	C

### Sheet: UK-Bing
Ranking	URL	typology	Stance
1	https://medicalxpress.com/news/2020-06-people-masks-dangerous-true.html	N	A
2	https://www.telegraph.co.uk/news/2020/07/28/do-face-masks-work-coronavirus-science/	N	A
3	https://conservativedailypost.com/expert-explains-face-masks-are-serious-risk-to-healthy-make-covid-more-deadly/	N	C
4	https://medium.com/theusareviewer/the-potential-dangers-of-wearing-a-face-mask-51b9b86980a	B	A
5	https://inews.co.uk/news/children-wearing-face-mask-dangerous-public-health-england-560980	N	A
6	https://pjmedia.com/news-and-politics/megan-fox/2020/05/14/neurosurgeon-says-face-masks-pose-serious-risk-to-healthy-people-n392431	N	B
7	https://www.snopes.com/fact-check/masks-dangerous-health/	N	A
8	https://www.news.com.au/lifestyle/health/health-problems/coronavirus-why-wearing-masks-to-prevent-virus-is-dangerous/news-story/260f51737db29f0cc29b8c41c76eb14c	N	B
9	https://www.health.com/condition/infectious-diseases/coronavirus/does-wearing-face-mask-increase-co2-levels	N	A
10	https://www.thesun.co.uk/news/11656538/dont-wear-masks-asthma-coronavirus/	N	A
11	https://www.goodhousekeeping.com/health/a32711933/copper-face-mask-coronavirus-safety/	B	B
12	https://www.sciencedaily.com/releases/2015/04/150422121724.htm	N	B
13	https://seadragonlife.com/are-full-face-snorkel-masks-safe/	EXCL	.
14	https://www.usatoday.com/story/news/factcheck/2020/05/24/fact-check-face-masks-safe-not-kids-younger-age-2/5238974002/	N	A
15	https://jeffalpaugh.com/products/dangerous-face-protection-premium	C	B
16	https://health.clevelandclinic.org/5-myths-about-coronavirus-and-face-masks-debunked/	P	A
17	https://www.ctvnews.ca/health/coronavirus/frightening-doctor-debunks-claims-that-wearing-a-face-mask-is-more-harmful-than-covid-19-1.4986734	N	A
18	https://www.thesun.co.uk/news/12204992/do-not-buy-face-masks-children-choking-risk/	N	B
19	https://www.express.co.uk/life-style/health/1309457/Face-masks-UK-risks-myths-face-masks-dangerous	N	A
20	https://www.zmescience.com/medicine/exercising-with-face-mask-0523/	N	B
21	https://www.thehealthsite.com/news/covid-19-wearing-a-face-mask-is-important-but-avoid-it-while-working-out-746877/	N	B
22	https://www.technocracy.news/blaylock-face-masks-pose-serious-risks-to-the-healthy/	N	C
23	https://mymodernmet.com/face-mask-risk-myths/	B	A
24	https://www.usatoday.com/story/news/factcheck/2020/05/30/fact-check-wearing-face-mask-not-cause-hypoxia-hypercapnia/5260106002/	N	A
25	https://vitals.lifehacker.com/no-wearing-a-mask-isnt-dangerous-1843685109	B	A
26	https://www.msn.com/en-us/health/medical/some-people-think-face-masks-are-dangerous-can-that-be-true/ar-BB15HQRD	N	B
27	https://metro.co.uk/2020/05/19/people-asthma-shouldnt-wear-face-masks-experts-warn-12723945/	N	A
28	https://www.bbc.com/news/53108405	N	A
29	https://theconversation.com/why-it-could-be-dangerous-to-exercise-with-a-face-mask-on-140277	N	B
30	https://www.express.co.uk/life-style/health/1284023/coronavirus-lung-conditions-asthma-cystic-fibrosis-covid-19-expert-warning-face-mask	N	B
31	https://globalnews.ca/news/6967625/coronavirus-canada-face-masks-disabilities/	N	B
32	https://www.medicaldaily.com/exercising-face-mask-could-be-dangerous-heres-why-health-fitness-workout-news-454231	N	B
33	https://www.dailymail.co.uk/health/article-8341653/IS-wearing-mask-bad-Nurses-experiment-shows-N95-did-NOT-drive-CO2-levels.html	N	A
34	https://medicalxpress.com/news/2015-04-masksdangerous-health.html	N	B
35	https://www.thelist.com/214073/when-you-wear-a-face-mask-every-day-this-is-what-happens-to-your-lungs/	B	A
36	https://www.wired.com/story/the-face-mask-debate-reveals-a-scientific-double-standard/	N	B
37	https://www.sofeast.com/knowledgebase/buying-face-masks-from-china-5-examples-to-avoid	EXCL	.
38	https://metro.co.uk/2020/07/24/health-warning-face-masks-choking-risk-young-children-13033066/	N	B
39	https://www.msn.com/en-us/health/medical/it-s-a-myth-that-masks-are-dangerous-they-re-actually-life-saving/ar-BB17nJkS?li=BBnba9O	N	A
40	https://www.cnn.com/2020/03/02/health/surgeon-general-coronavirus-masks-risk-trnd/index.html	N	C
41	https://blog.daneurope.org/en_US/blog/are-full-face-snorkeling-masks-dangerous	EXCL	.
42	https://abcnews.go.com/Health/ditch-valve-face-mask-pros-cons/story?id=70511555	N	B
43	https://childrenshealthdefense.org/news/the-risks-vs-benefits-of-face-masks-is-there-an-agenda/	NP	B
44	https://www.chroniclelive.co.uk/news/north-east-news/coronavirus-face-masks-protect-dangerous-17711913	N	B
45	https://blogs.webmd.com/webmd-doctors/20200330/should-we-all-be-wearing-face-masks-and-can-we-make-our-own	HP	A
46	https://www.dailymail.co.uk/news/article-8571373/Headteachers-SUED-irrationally-forcing-pupils-wear-face-masks.html	N	B
47	https://www.theadvocate.com/baton_rouge/news/politics/article_1cbbf34a-c849-11ea-89e0-b357a3732d3c.html	N	B
48	https://www.euronews.com/2020/07/24/the-truth-about-whether-face-masks-are-dangerous-culture-clash	N	A
49	https://www.thesun.co.uk/news/12204992/do-not-buy-face-masks-children-choking-risk/	EXCL	.
50	https://www.msn.com/en-us/health/medical/it-s-a-myth-that-masks-are-dangerous-they-re-actually-life-saving/ar-BB17nJkS?li=BBnba9O	EXCL	.

### Sheet: UK-Duckduckgo
Ranking	URL	typology	Stance
1	https://nypost.com/2020/08/19/swedens-tegnell-wearing-face-masks-may-be-very-dangerous/	N	C
2	https://www.msn.com/en-in/news/world/swedens-controversial-top-epidemiologist-is-refusing-to-recommend-face-masks-claiming-its-very-dangerous-to-believe-face-masks-would-change-the-game/ar-BB18dJEE	N	C
3	https://news.yahoo.com/worried-running-face-mask-heres-230238355.html	N	A
4	https://www.dailymail.co.uk/news/article-8644117/Swedens-coronavirus-expert-warns-wearing-masks-dangerous.html	N	C
5	https://www.express.co.uk/life-style/cars/1327483/car-insurance-uk-invalidate-agreement-wearing-face-mask-driving-law	N	B
6	https://medium.com/theusareviewer/the-potential-dangers-of-wearing-a-face-mask-51b9b86980a	B	A
7	https://medicalxpress.com/news/2020-06-people-masks-dangerous-true.html	N	A
8	https://www.snopes.com/fact-check/masks-dangerous-health/	N	A
9	https://www.health.com/condition/infectious-diseases/coronavirus/does-wearing-face-mask-increase-co2-levels	N	A
10	https://conservativedailypost.com/expert-explains-face-masks-are-serious-risk-to-healthy-make-covid-more-deadly/	N	C
11	https://www.news.com.au/lifestyle/health/health-problems/coronavirus-why-wearing-masks-to-prevent-virus-is-dangerous/news-story/260f51737db29f0cc29b8c41c76eb14c	N	B
12	https://seadragonlife.com/are-full-face-snorkel-masks-safe/	EXCL	.
13	https://pjmedia.com/news-and-politics/megan-fox/2020/05/14/neurosurgeon-says-face-masks-pose-serious-risk-to-healthy-people-n392431	N	B
14	https://www.bbc.com/news/53108405	N	A
15	https://jeffalpaugh.com/products/dangerous-face-protection-premium	C	B
16	https://www.sciencedaily.com/releases/2015/04/150422121724.htm	N	B
17	https://www.technocracy.news/blaylock-face-masks-pose-serious-risks-to-the-healthy/	N	C
18	https://www.usatoday.com/story/news/factcheck/2020/05/30/fact-check-wearing-face-mask-not-cause-hypoxia-hypercapnia/5260106002/	N	A
19	https://www.wired.com/story/the-face-mask-debate-reveals-a-scientific-double-standard/	N	B
20	https://mymodernmet.com/face-mask-risk-myths/	B	A
21	https://www.usatoday.com/story/news/factcheck/2020/05/24/fact-check-face-masks-safe-not-kids-younger-age-2/5238974002/	N	A
22	https://www.ctvnews.ca/health/coronavirus/frightening-doctor-debunks-claims-that-wearing-a-face-mask-is-more-harmful-than-covid-19-1.4986734	N	A
23	https://www.express.co.uk/life-style/health/1309457/Face-masks-UK-risks-myths-face-masks-dangerous	N	A
24	https://summit.news/2020/08/20/swedens-senior-epidemiologist-wearing-face-masks-is-very-dangerous/	N	C
25	https://www.thetimes.co.uk/article/facemask-evidence-is-astonishingly-weak-says-architect-of-swedish-strategy-bm0w335zr	EXCL	.
26	https://www.cnn.com/2020/03/02/health/surgeon-general-coronavirus-masks-risk-trnd/index.html	N	C
27	https://www.medicaldaily.com/exercising-face-mask-could-be-dangerous-heres-why-health-fitness-workout-news-454231	N	B
28	https://www.msn.com/en-us/health/medical/some-people-think-face-masks-are-dangerous-can-that-be-true/ar-BB15HQRD	N	B
29	https://inews.co.uk/news/children-wearing-face-mask-dangerous-public-health-england-560980	EXCL	.
30	https://inews.co.uk/news/children-wearing-face-mask-dangerous-public-health-england-560980	N	A
31	https://www.sofeast.com/knowledgebase/buying-face-masks-from-china-5-examples-to-avoid	EXCL	.
32	https://www.dailywire.com/news/swedens-top-epidemiologist-says-just-wearing-face-masks-could-be-very-dangerous	N	C
33	https://www.thehealthsite.com/news/covid-19-wearing-a-face-mask-is-important-but-avoid-it-while-working-out-746877/	N	B
34	https://health.clevelandclinic.org/5-myths-about-coronavirus-and-face-masks-debunked/	P	A
35	https://www.dailymail.co.uk/news/article-8357929/amp/Face-masks-dangerous-children-two-Japanese-experts-warn.html	N	B
36	https://www.telegraph.co.uk/politics/2020/08/25/face-masks-worn-schools-government-u-turn/	N	A
37	https://globalnews.ca/news/6967625/coronavirus-canada-face-masks-disabilities/	N	B
38	https://www.planetofstudents.com/blog/social-awareness/can-face-masks-be-dangerous-too-despite-being-protective/	B	B
39	https://theconversation.com/why-it-could-be-dangerous-to-exercise-with-a-face-mask-on-140277	N	B
40	https://www.mirror.co.uk/tv/tv-news/dr-hilary-controversially-claims-face-21861852	N	C
41	https://www.babygaga.com/safety-face-masks-during-pregnancy/	B	A
42	https://www.vernoncoleman.com/endingtheconfusion.htm	B	C
43	https://www.independent.co.uk/news/health/coronavirus-news-face-masks-increase-risk-infection-doctor-jenny-harries-a9396811.html	N	C
44	https://www.iflscience.com/health-and-medicine/is-it-safe-to-wear-a-face-mask-during-intense-exercise/	N	B
45	https://www.scubadoctor.com.au/snorkelling-full-face-mask-dangers.htm	EXCL	.
46	https://www.telegraph.co.uk/politics/2020/08/24/boris-johnson-facing-pressure-introduce-face-masks-schools/	EXCL	.
47	https://www.popsugar.com/fitness/is-it-safe-to-work-out-in-a-face-mask-47573019	EXCL	.
48	https://fort-russ.com/2020/05/dr-blaylock-face-masks-pose-serious-risks-to-the-healthy-hypoxia-and-hypercapnia/	N	C
49	https://www.sciencealert.com/exercising-intensely-with-a-face-mask-could-be-dangerous	N	B
50	https://blog.daneurope.org/en_US/blog/are-full-face-snorkeling-masks-dangerous	EXCL	.

### Sheet: UK-Google
Ranking	URL	typology	Stance
1	https://medicalxpress.com/news/2020-06-people-masks-dangerous-true.html	N	A
2	https://www.bbc.co.uk/news/53108405	N	A
3	https://www.health.com/condition/infectious-diseases/coronavirus/does-wearing-face-mask-increase-co2-levels	N	A
4	https://www.bmj.com/content/369/bmj.m1435/rr-40	SJ	B
5	https://www.express.co.uk/life-style/health/1309457/Face-masks-UK-risks-myths-face-masks-dangerous	N	A
6	https://www.ncbi.nlm.nih.gov/pmc/articles/PMC7087880/	SJ	B
7	https://hartfordhealthcare.org/about-us/news-press/news-detail?articleid=26712&publicId=395	P	A
8	https://www.ctvnews.ca/health/coronavirus/frightening-doctor-debunks-claims-that-wearing-a-face-mask-is-more-harmful-than-covid-19-1.4986734	N	A
9	https://www.medicalnewstoday.com/articles/covid-19-and-face-masks-to-wear-or-not-to-wear	N	A
10	https://theconversation.com/four-potential-consequences-of-wearing-face-masks-we-need-to-be-wary-of-140273	N	B
11	https://www.reuters.com/article/uk-factcheck-masks-list/fact-check-false-and-misleading-information-in-post-listing-dangers-of-face-masks-idUSKBN24333G	N	A
12	https://www.healthline.com/health-news/no-face-masks-cant-cause-co2-poisoning	HP	A
13	https://www.sciencedaily.com/releases/2015/04/150422121724.htm	N	B
14	https://theconversation.com/why-it-could-be-dangerous-to-exercise-with-a-face-mask-on-140277	N	B
15	https://mymodernmet.com/face-mask-risk-myths/	B	A
16	https://www.cambridge-news.co.uk/news/uk-world-news/warning-over-serious-risks-wearing-18428246	N	B
17	https://www.lung.org/blog/covid-masks	NP	A
18	https://www.deseret.com/u-s-world/2020/7/5/21311232/coronavirus-face-mask-danger-health-risk	N	A
19	https://www.ouh.nhs.uk/working-for-us/staff/covid-staff-faqs-masks.aspx	P	A
20	https://globalnews.ca/news/6967625/coronavirus-canada-face-masks-disabilities/	N	B
21	https://www.dailymail.co.uk/health/article-8341653/IS-wearing-mask-bad-Nurses-experiment-shows-N95-did-NOT-drive-CO2-levels.html	N	A
22	https://www.inquirer.com/health/coronavirus/coronavirus-masks-safety-carbon-dioxide-immune-system-n95-20200619.html	N	A
23	https://www.eatthis.com/face-masks-side-effects/	B	A
24	https://www.vumc.org/coronavirus/latest-news-you-asked-we-answered/does-prolonged-wearing-facemask-cause-harm	P	A
25	https://www.sacbee.com/news/nation-world/national/article240780786.html	N	C
26	https://www.usatoday.com/story/news/factcheck/2020/05/24/fact-check-face-masks-safe-not-kids-younger-age-2/5238974002/	N	A
27	https://www.businessinsider.com/why-may-be-dangerous-exercise-wearing-face-mask-physiology-expert-2020-6	N	B
28	https://www.forbes.com/sites/marshallshepherd/2020/07/01/debunking-2-myths-toxic-coronavirus-masks-and-breathing-warms-the-climate/	N	A
29	https://www.ft.com/content/8cbeb11c-7a35-11ea-9840-1b8019d9a987	N	B
30	https://www.clickondetroit.com/health/good-health/2020/06/02/is-it-true-that-wearing-a-mask-for-an-extended-period-of-time-can-be-harmful/	N	A
31	https://med.stanford.edu/news/all-news/2020/06/stanford-scientists-contribute-to-who-mask-guidelines.html	P	A
32	https://www.herts.ac.uk/about-us/media-centre/news/2020/why-it-could-be-dangerous-to-exercise-with-a-face-mask-on	P	B
33	https://www.youtube.com/watch?v=vNWKqRGuy5k	VID	A
34	https://community.aafa.org/blog/what-people-with-asthma-need-to-know-about-face-masks-and-coverings-during-the-covid-19-pandemic	NP	A
35	https://timesofindia.indiatimes.com/life-style/health-fitness/health-news/does-wearing-a-face-mask-reduce-oxygen-in-the-body-we-tell-you-the-truth/photostory/76089083.cms	N	A
36	https://www.abc10.com/article/news/health/coronavirus/placer-county-supervisor-and-masks/103-0eb637e3-407b-4f53-90ea-6ef581c740d7	N	A
37	https://www.theguardian.com/world/2020/apr/07/face-masks-cannot-stop-healthy-people-getting-covid-19-says-who	N	B
38	https://www.wired.com/story/the-face-mask-debate-reveals-a-scientific-double-standard/	N	B
39	https://www.poynter.org/fact-checking/2020/it-is-not-true-that-masks-cause-hypoxia-this-hoax-is-now-viral-and-dangerous/	NP	A
40	https://www.ccmhhealth.com/the-truth-about-face-masks/	P	A
41	https://health.clevelandclinic.org/5-myths-about-coronavirus-and-face-masks-debunked/	P	A
42	https://www.meehanmd.com/blog/2020-06-12-healthy-people-should-not-wear-face-masks/	B	C
43	https://interestingengineering.com/wearing-face-masks-does-not-affect-your-oxygen-intake	N	A
44	https://inews.co.uk/news/children-wearing-face-mask-dangerous-public-health-england-560980	N	A
45	https://www.wusa9.com/article/news/health/coronavirus/misleading-claims-facemasks-carbon-dioxide/507-98df2a7c-9eca-4c75-a341-728561d32962	N	A
46	https://www.independent.co.uk/news/health/coronavirus-news-face-masks-increase-risk-infection-doctor-jenny-harries-a9396811.html	N	C
47	https://www.sciencetimes.com/articles/25713/20200518/wearing-face-masks-potentially-harmful-trap-exhaled-viruses-well-individuals.htm	N	B
48	https://www.wkrg.com/health/coronavirus/dangers-of-wearing-masks-in-the-heat-and-humidity/	N	A
49	https://www.chroniclelive.co.uk/news/north-east-news/coronavirus-face-masks-protect-dangerous-17711913	N	B
50	https://www.cnet.com/health/should-you-exercise-with-a-face-mask-on/	N	A

### Sheet: Legend
Stance: A, positive; B, neutral; C, negative
	Typologies
	B	blog
	C	commercial
	G	government
	HP	health portal
	N	news
	NP	non profit
	O	other
	P	professional
	SN	social network
	VID	video
	EXCL	excluded
